# *KRAS* mutations impact clinical outcome in metastatic non-small cell lung cancer

**DOI:** 10.1101/2021.11.27.21266822

**Authors:** Ella A. Eklund, Clotilde Wiel, Henrik Fagman, Levent M. Akyürek, Sukanya Raghavan, Jan Nyman, Andreas Hallqvist, Volkan I. Sayin

## Abstract

**Purpose:** There is an urgent need to identify new predictive biomarkers for treatment response to both platinum doublet chemotherapy (PD) and immune checkpoint blockade (ICB) with pembrolizumab. Here we evaluated whether treatment outcome could be affected by *KRAS* mutational status in patients with metastatic (stage IV) non-small cell lung cancer (NSCLC).

**Methods:** All consecutive patients molecularly assessed and diagnosed between 2016-2018 with stage IV NSCLC in the region of West Sweden were included in this multi-center retrospective study. Primary study outcome was overall survival (OS).

**Results:** Out of 580 stage IV NSCLC patients, 35.5% harbored an activating mutation in the *KRAS* gene (KRAS^MUT^). Compared to *KRAS* wild-type (KRAS^WT^), KRAS^MUT^ was a negative factor for OS (*p* = 0.014). On multivariate analysis, KRAS^MUT^ persisted as a negative factor for OS (HR 1.288, 95% CI 1.091-1.521, *p* = 0.003). When treated with first-line platinum doublet (*n* = 195), KRAS^MUT^ is a negative factor for survival (*p* = 0.018) with median OS 9 months vs KRAS^WT^ 11 months. On multivariate analysis, KRAS^MUT^ persisted as a negative factor for OS (HR 1.564, 95%CI 1.124-2.177, *p* = 0.008). KRAS^MUT^ patients with high PD-L1 expression (PD-L1^high^) had better OS than PD-L1^high^ KRAS^WT^ patients (*p* = 0.036). In response to first-line ICB, KRAS^MUT^ patients had a significant (*p* = 0.006) better outcome than KRAS^WT^ with a median OS 23 vs 6 months. On multivariable Cox analysis, KRAS^MUT^ status was an independent prognostic factor for better OS (HR 0.349, 95%CI 0.148-0.822, *p* = 0.016).

**Conclusions:** *KRAS* mutations is a positive predictive factor for treatment with pembrolizumab and a negative predictive factor for platinum doublet chemotherapy as well as general OS in stage IV NSCLC.
