## Supplemental Table 1 for "*KRAS* mutations impact clinical outcome in metastatic non-small cell lung cancer"

### Sheet: Table 1
	Table 1	Characteristics all patients stage IV	WT	KRAS MUT		Table 1 v2	Characteristics all patients stage IV	Total	KRAS WT	KRAS MUT
			n (%)	n (%)				n (%)	n (%)	n (%)
		Total n= 580	374 (64,5)	206 (35,5)			Total n= 580	580 (100)	374 (64,5)	206 (35,5)
		Age in years, median (range)	70,5 (24-94)	71 (46-90)			Age in years, median (range)	71 (24-94)	70,5 (24-94)	71 (46-90)
		Sex					Sex
		Male	173 (46,3)	81 (39,3)			Male	254 (43,8)	173 (46,3)	81 (39,3)
		Female	201 (53,7)	125 (60,7)			Female	326 (56,2)	201 (53,7)	125 (60,7)
		Smoking history					Smoking history
		Current smoker	117 (31,)	75 (36,4)			Current smoker	192 (33,1)	117 (31,)	75 (36,4)
		Former smoker	152 (40,6)	118 (57,3)			Former smoker	270 (46,6)	152 (40,6)	118 (57,3)
		Never smoker	103 (27,5)	13 (6,3)			Never smoker	116 (20)	103 (27,5)	13 (6,3)
		Missing	2 (0,5)	0			Missing	2 (0,3)	2 (0,5)	0
		Perfomance status					Perfomance status
		ECOG 0	48 (12,8)	31 (15,0)			ECOG 0	79 (13,6)	48 (12,8)	31 (15,0)
		ECOG 1	142 (38,0)	101 (49,0)			ECOG 1	243 (41,9)	142 (38,0)	101 (49,0)
		ECOG 2	99 (26,5)	55 (26,7)			ECOG 2	154 (26,6)	99 (26,5)	55 (26,7)
		ECOG 3	57 (15,2)	17 (8,3)			ECOG 3	74 (12,8)	57 (15,2)	17 (8,3)
		ECOG 4	17 (4,5)	2 (1,0)			ECOG 4	19 (3,3)	17 (4,5)	2 (1,0)
		Missing	11 (2,9)	0			Missing	11 (1,9)	11 (2,9)	0
		Histology					Histology
		Adenocarcinoma	316 (84,5)	128 (85,9)			Adenocarcinoma	498 (85,9)	316 (84,5)	128 (85,9)
		NSCLC NOS	28 (7,5)	19 (12,8)			NSCLC NOS	50 (8,6)	28 (7,5)	19 (12,8)
		Squamous cell carcinoma	30 (8,0)	2 (1,3)			Squamous cell carcinoma	32 (5,5)	30 (8,0)	2 (1,3)
		Mutation status					Mutation status
		Non	231 (71,8)				Non	231 (39,8)	231 (71,8)
		ALK	19 (5,1)				ALK	19 (3,3)	19 (5,1)
		EGFR	85 (22,7)				EGFR	85 (14,7)	85 (22,7)
		BRAF	20 (5,3)				BRAF	20 (3,4)	20 (5,3)
		Other	15 (4)				Other	15 (2,6)	15 (4)
		ROS1	2 (0,5)				ROS1	2 (0,3)	2 (0,5)
		1RET	2 (0,5)				1RET	2 (0,3)	2 (0,5)
		KRAS submutation					KRAS submutation	206 (35,5)
		G12A		14 (6,8)			G12A			14 (6,8)
		G12C		83 (40,3)			G12C			83 (40,3)
		G12D		23 (11,2)			G12D			23 (11,2)
		G12V		43 (20,9)			G12V			43 (20,9)
		Q61H		10 (4,9)			Q61H			10 (4,9)
		Others		33 (16)			Others			33 (16)
		At last follow up					At last follow up
		Alive	69 (18,4)	28 (13,6)			Alive	97 (16,7)	69 (18,4)	28 (13,6)
		Dead	305 (81,6)	178 (86,4)			Dead	483 (83,3)	305 (81,6)	178 (86,4)
		Survival					Survival
		Median survival (months)	7	7			Median survival (months)	7	7	7
		Nr met locations at diagnosis					Nr met locations at diagnosis
		1	234 (62,6)	127 (61,7)			1	361 (62,2)	234 (62,6)	127 (61,7)
		2	101 (27,0)	52 (25,2)			2	153 (26,4)	101 (27,0)	52 (25,2)
		3	30 (8,0	17 (8,3)			3	47 (8,1)	30 (8,0	17 (8,3)
		>3	3 (0,8)	8 (3,9)			>3	11 (1,9)	3 (0,8)	8 (3,9)
		Missing	6 (1,6)	2 (1,0)			Missing	8 (1,4)	6 (1,6)	2 (1,0)

### Sheet: Supp. Table 1
		Supplemental Table 1; for Figure 2A
		Characteristics all Platinum Doublet treated	WT	KRAS MUT
			n (%)	n (%)
		Total n = 219	115 (52,5)	104 (47,5)
		Age in years, median (range)	69 (24-84)	70 (35-83)
		Sex
		Male	49 (42,6)	35 (33,7)
		Female	66 (57,4)	69 (66,3)
		Smoking history
		Current smoker	38 (33,0)	37 (35,6)
		Former smoker	53 (46,1)	60 (57,7)
		Never smoker	23 (20,0)	7 (6,7)
		Missing	1 (0,9)	0
		Perfomance status
		ECOG 0	22 (19,1)	24 (23,1)
		ECOG 1	66 (57,4)	60 (57,7)
		ECOG 2	25 (21,7)	20 (19,2)
		ECOG 3	2 (1,7)	0
		ECOG 4	0	0
		Missing	0	0
		Histology
		Adenocarcinoma	94 (81,8)	88 (8,6)
		NSCLC NOS	9 (7,8)	15 (14,4)
		Squamous cell carcinoma	12 (10,4)	1 (1,0)
		Mutation status
		None known	77 (67,0)
		ALK	6 (5,2)
		EGFR	18 (15,7)
		BRAF	6 (5,2)
		Other	6 (5,2)
		1RET	2 (1,7)
		KRAS submutation
		G12A		6 (5,8)
		G12C		46 (44,2)
		G12D		10 (9,6)
		G12V		20 (19,2)
		Others		22 (19,2)
		At last follow up
		Alive	32 (27,8)	14 (13,5)
		Deceased	83 (72,2)	90 (86,5)
		Survival
		Median survival (months)	14	9
		No. of metastatic locations at diagnosis
		1	79 (68,7)	72 (69,2)
		2	26 (22,6)	22 (57,7)
		3	6 (5,2)	7 (6,7)
		>3	1 (0,9)	3 (2,9)
		Missing	3 (2,6)	0
