## Supplemental Table 2 for "*KRAS* mutations impact clinical outcome in metastatic non-small cell lung cancer"

### Sheet: Supp. Table 2
		Supplemental Table 2, for Figure 5C
		Characteristics Pembrolizumab monotherapy	WT	KRAS
			n (%)	n (%)
		Total n = 37	n=17(45,9 )	n=20 (54,1)
		Age in years, median (range)	70 (57-83)	69 (46-78)
		Sex
		Male	6 (35,3)	12 (60)
		Female	11 (64,7)	8 (40)
		Smoking history
		Current smoker	7 (41.2)	7 (35)
		Former smoker	9 (52,9)	12 (60)
		Never smoker	1 (5,9)	1 (5)
		Missing	0	0
		Perfomance status
		ECOG 0	3 (17,6)	4 (20)
		ECOG 1	8 (47,1)	13 (65)
		ECOG 2	6 (35,3)	3 (15)
		ECOG 3	0	0
		ECOG 4	0	0
		Missing	0	0
		Histology
		Adenocarcinoma	14 (82,4)	19 (95)
		NSCLC NOS	2 (11,8)	1 (5)
		Squamous cell carcinoma	1 (5,9)	0
		Mutation status
		None known	14 (82,4)
		ALK	0
		EGFR	1 (5,9)
		BRAF	1 (5,9)
		NRAS	1 (5,9)
		ROS1	0
		1RET	0
		KRAS submutation
		G12A		2 (10)
		G12C		8 (40)
		G12D		1 (5)
		G12V		2 (10)
		G13D		2 (10)
		Q61H		2 (10)
		Other		3 (15)
		PD-L1 status
		High TPS ≥50%	13 (76,5)	20 (100)
		Low TPS 1-49%	3 (17,6)	0
		Missing	1 (5,9)	0
		At last follow up
		Alive	2 (11,8)	10 (50)
		Deceased	15 (88,2)	10 (50)
		Survival
		Median survival (months)	6	23
		No. of metastatic locations at diagnosis
		1	14 (82,4)	10 (50)
		2	2 (11,8)	9 (45)
		3	1 (5,9)	1 (5)
