## Supplementary material for "*KRAS* mutations impact clinical outcome in metastatic non-small cell lung cancer": Table 1

### Sheet: Eklund EA, Table 1
	Eklund et al, Table 1
	Characteristics all patients stage IV NSCLC	Total	KRAS WT	KRAS MUT
		n (%)	n (%)	n (%)
	Total	580 (100)	374 (64,5)	206 (35,5)
	Age in years, median (range)	71 (24-94)	70,5 (24-94)	71 (46-90)
	Sex
	Male	254 (43,8)	173 (46,3)	81 (39,3)
	Female	326 (56,2)	201 (53,7)	125 (60,7)
	Smoking history
	Current smoker	192 (33,1)	117 (31,4)	75 (36,4)
	Former smoker	270 (46,6)	152 (40,6)	118 (57,3)
	Never smoker	116 (20)	103 (27,5)	13 (6,3)
	Missing	2 (0,3)	2 (0,5)	0
	Perfomance status
	ECOG 0	79 (13,6)	48 (12,8)	31 (15,0)
	ECOG 1	243 (41,9)	142 (38,0)	101 (49,0)
	ECOG 2	154 (26,6)	99 (26,5)	55 (26,7)
	ECOG 3	74 (12,8)	57 (15,2)	17 (8,3)
	ECOG 4	19 (3,3)	17 (4,5)	2 (1,0)
	Missing	11 (1,9)	11 (2,9)	0
	Histology
	Adenocarcinoma	498 (85,9)	316 (84,5)	128 (85,9)
	NSCLC NOS	50 (8,6)	28 (7,5)	19 (12,8)
	Squamous cell carcinoma	32 (5,5)	30 (8,0)	2 (1,3)
	Mutation status
	None known	231 (39,8)	231 (71,8)
	ALK	19 (3,3)	19 (5,1)
	EGFR	85 (14,7)	85 (22,7)
	BRAF	20 (3,4)	20 (5,3)
	Other	15 (2,6)	15 (4)
	ROS1	2 (0,3)	2 (0,5)
	RET	2 (0,3)	2 (0,5)
	KRAS	206 (35,5)
	KRAS submutation
	G12A			14 (6,8)
	G12C			83 (40,3)
	G12D			23 (11,2)
	G12V			43 (20,9)
	Q61H			10 (4,9)
	Others			33 (16)
	At last follow up
	Alive	97 (16,7)	69 (18,4)	28 (13,6)
	Deceased	483 (83,3)	305 (81,6)	178 (86,4)
	Survival
	Median survival (months)	7	7	7
	No. of metastatic locations at diagnosis
	1	361 (62,2)	234 (62,6)	127 (61,7)
	2	153 (26,4)	101 (27,0)	52 (25,2)
	3	47 (8,1)	30 (8,0	17 (8,3)
	>3	11 (1,9)	3 (0,8)	8 (3,9)
	Missing	8 (1,4)	6 (1,6)	2 (1,0)
